# Urine-based multi-omic comparative analysis of COVID-19 and bacterial sepsis-induced ARDS

**DOI:** 10.1101/2022.08.10.22277939

**Authors:** Richa Batra, Rie Uni, Oleh M. Akchurin, Sergio Alvarez-Mulett, Luis G. Gómez-Escobar, Edwin Patino, Katherine L. Hoffman, Will Simmons, Kelsey Chetnik, Mustafa Buyukozkan, Elisa Benedetti, Karsten Suhre, Edward Schenck, Soo Jung Cho, Augustine M.K. Choi, Frank Schmidt, Mary E. Choi, Jan Krumsiek

## Abstract

Acute respiratory distress syndrome (ARDS), a life-threatening condition during critical illness, is a common complication of COVID-19. It can originate from various disease etiologies, including severe infections, major injury, or inhalation of irritants. ARDS poses substantial clinical challenges due to a lack of etiology-specific therapies, multisystem involvement, and heterogeneous, poor patient outcomes. A molecular comparison of ARDS groups holds the potential to reveal common and distinct mechanisms underlying ARDS pathogenesis. In this study, we performed a comparative analysis of urine-based metabolomics and proteomics profiles from COVID-19 ARDS patients (n = 42) and bacterial sepsis-induced ARDS patients (n = 17). The comparison of these ARDS etiologies identified 150 metabolites and 70 proteins that were differentially abundant between the two groups. Based on these findings, we interrogated the interplay of cell adhesion/extracellular matrix molecules, inflammation, and mitochondrial dysfunction in ARDS pathogenesis through a multi-omic network approach. Moreover, we identified a proteomic signature associated with mortality in COVID-19 ARDS patients, which contained several proteins that had previously been implicated in clinical manifestations frequently linked with ARDS pathogenesis. In summary, our results provide evidence for significant molecular differences in ARDS patients from different etiologies and a potential synergy of extracellular matrix molecules, inflammation, and mitochondrial dysfunction in ARDS pathogenesis. The proteomic mortality signature should be further investigated in future studies to develop prediction models for COVID-19 patient outcomes.
