## Supplementary Table 2 for "Urine-based multi-omic comparative analysis of COVID-19 and bacterial sepsis-induced ARDS"

### Sheet: Caption
Supplementary Table 2: Pathways associated with molecules differently abundant between COVID-19 ARDS and Bacterial sepsis-induced ARDS.

### Sheet: Metabolomics
name	SUB_PATHWAY	SUPER_PATHWAY
(2-butoxyethoxy)acetic acid	Chemical	Xenobiotics
1,7-dimethylurate	Xanthine Metabolism	Xenobiotics
1-carboxyethylisoleucine	Leucine, Isoleucine and Valine Metabolism	Amino Acid
1-methyl-5-imidazolelactate	Histidine Metabolism	Amino Acid
1-methylurate	Xanthine Metabolism	Xenobiotics
17alpha-hydroxypregnanolone glucuronide	Pregnenolone Steroids	Lipid
2,3-dimethylsuccinate	Leucine, Isoleucine and Valine Metabolism	Amino Acid
2,4,6-trihydroxybenzoate	Benzoate Metabolism	Xenobiotics
2-isopropylmalate	Food Component/Plant	Xenobiotics
2-methoxyhydroquinone sulfate (1)	Benzoate Metabolism	Xenobiotics
2-methoxyhydroquinone sulfate (2)	Benzoate Metabolism	Xenobiotics
2-methoxyresorcinol sulfate	Chemical	Xenobiotics
2-methylbutyrylcarnitine (C5)	Leucine, Isoleucine and Valine Metabolism	Amino Acid
2-methylbutyrylglycine (C5)	Leucine, Isoleucine and Valine Metabolism	Amino Acid
2-methylhexanoylcarnitine	Fatty Acid Metabolism (Acyl Carnitine, Medium Chain)	Lipid
2-methylmalonylcarnitine (C4-DC)	Fatty Acid Metabolism (also BCAA Metabolism)	Lipid
2R,3R-dihydroxybutyrate	Fatty Acid, Dihydroxy	Lipid
3'-sialyllactose	Disaccharides and Oligosaccharides	Carbohydrate
3,4-dihydroxyphenylacetate sulfate	Tyrosine Metabolism	Amino Acid
3-(3-hydroxyphenyl)propionate sulfate	Benzoate Metabolism	Xenobiotics
3-carboxy-4-methyl-5-propyl-2-furanpropanoate (CMPF)	Fatty Acid, Dicarboxylate	Lipid
3-hydroxy-2-methylpyridine sulfate	Chemical	Xenobiotics
3-hydroxyindolin-2-one	Food Component/Plant	Xenobiotics
3-hydroxyoctanoylcarnitine (2)	Fatty Acid Metabolism (Acyl Carnitine, Hydroxy)	Lipid
3-hydroxypyridine sulfate	Chemical	Xenobiotics
3-methoxycatechol sulfate (1)	Benzoate Metabolism	Xenobiotics
3-methoxycatechol sulfate (2)	Benzoate Metabolism	Xenobiotics
3-methoxytyramine sulfate	Tyrosine Metabolism	Amino Acid
3-methyl catechol sulfate (1)	Benzoate Metabolism	Xenobiotics
3-methylcrotonylglycine	Leucine, Isoleucine and Valine Metabolism	Amino Acid
3-S-cysteinyl-2-methylpropanoate*	Chemical	Xenobiotics
4-acetamidobutanoate	Polyamine Metabolism	Amino Acid
4-guanidinobutanoate	Guanidino and Acetamido Metabolism	Amino Acid
4-hydroxymandelate	Benzoate Metabolism	Xenobiotics
4-methoxyphenol sulfate	Tyrosine Metabolism	Amino Acid
4-methylhexanoylglutamine	Fatty Acid Metabolism (Acyl Glutamine)	Lipid
4-ureidobutyrate	Pyrimidine Metabolism, Uracil containing	Nucleotide
4-vinylphenol sulfate	Benzoate Metabolism	Xenobiotics
5,6-dihydrothymine	Pyrimidine Metabolism, Thymine containing	Nucleotide
5,6-dihydrouracil	Pyrimidine Metabolism, Uracil containing	Nucleotide
5-hydroxyindoleacetate	Tryptophan Metabolism	Amino Acid
5-hydroxypicolinic acid	Tryptophan Metabolism	Amino Acid
5-methylthioribose	Methionine, Cysteine, SAM and Taurine Metabolism	Amino Acid
6-oxopiperidine-2-carboxylate	Lysine Metabolism	Amino Acid
7-methylurate	Xanthine Metabolism	Xenobiotics
allantoin	Purine Metabolism, (Hypo)Xanthine/Inosine containing	Nucleotide
allo-threonine	Glycine, Serine and Threonine Metabolism	Amino Acid
alpha-ketoglutarate	TCA Cycle	Energy
argininate*	Urea cycle; Arginine and Proline Metabolism	Amino Acid
ascorbic acid 3-sulfate*	Ascorbate and Aldarate Metabolism	Cofactors and Vitamins
beta-citrylglutamate	Glutamate Metabolism	Amino Acid
beta-hydroxyisovaleroylcarnitine	Leucine, Isoleucine and Valine Metabolism	Amino Acid
biopterin	Tetrahydrobiopterin Metabolism	Cofactors and Vitamins
butenoylcarnitine (C4:1)	Fatty Acid Metabolism (Acyl Carnitine, Monounsaturated)	Lipid
carnitine of C10H14O2 (1)*	Partially Characterized Molecules	Partially Characterized Molecules
carnitine of C10H14O2 (2)*	Partially Characterized Molecules	Partially Characterized Molecules
carnitine of C10H14O2 (5)*	Partially Characterized Molecules	Partially Characterized Molecules
cis-3,4-methyleneheptanoylcarnitine	Fatty Acid Metabolism (Acyl Carnitine, Medium Chain)	Lipid
cis-urocanate	Histidine Metabolism	Amino Acid
citraconate/glutaconate	TCA Cycle	Energy
citramalate	Glutamate Metabolism	Amino Acid
cortisol	Corticosteroids	Lipid
cortisone	Corticosteroids	Lipid
cyclo(gly-pro)	Dipeptide	Peptide
cyclo(pro-sulfo-tyr)*	Dipeptide	Peptide
cysteine	Methionine, Cysteine, SAM and Taurine Metabolism	Amino Acid
cysteinylglycine	Glutathione Metabolism	Amino Acid
dehydroascorbate	Ascorbate and Aldarate Metabolism	Cofactors and Vitamins
delta-CEHC glucuronide	Tocopherol Metabolism	Cofactors and Vitamins
dimethylmalonic acid	Fatty Acid, Dicarboxylate	Lipid
ethyl beta-glucopyranoside	Food Component/Plant	Xenobiotics
ferulic acid 4-sulfate	Food Component/Plant	Xenobiotics
ferulylglycine (1)	Food Component/Plant	Xenobiotics
furaneol sulfate	Food Component/Plant	Xenobiotics
gamma-CEHC glucuronide*	Tocopherol Metabolism	Cofactors and Vitamins
gamma-glutamyl-alpha-lysine	Gamma-glutamyl Amino Acid	Peptide
gamma-glutamyl-epsilon-lysine	Gamma-glutamyl Amino Acid	Peptide
gamma-glutamylglycine	Gamma-glutamyl Amino Acid	Peptide
gamma-glutamylisoleucine*	Gamma-glutamyl Amino Acid	Peptide
gamma-glutamylleucine	Gamma-glutamyl Amino Acid	Peptide
gamma-glutamyltyrosine	Gamma-glutamyl Amino Acid	Peptide
gamma-glutamylvaline	Gamma-glutamyl Amino Acid	Peptide
glucuronate	Aminosugar Metabolism	Carbohydrate
glucuronide of C10H18O2 (10)*	Partially Characterized Molecules	Partially Characterized Molecules
glucuronide of C10H18O2 (11)*	Partially Characterized Molecules	Partially Characterized Molecules
glucuronide of C10H18O2 (8)*	Partially Characterized Molecules	Partially Characterized Molecules
glucuronide of C12H20O3 (3)*	Partially Characterized Molecules	Partially Characterized Molecules
glucuronide of C12H20O3 (4)*	Partially Characterized Molecules	Partially Characterized Molecules
glutamine conjugate of C7H12O2*	Partially Characterized Molecules	Partially Characterized Molecules
glutamine conjugate of C8H12O2 (1)*	Partially Characterized Molecules	Partially Characterized Molecules
glutamine conjugate of C8H12O2 (2)*	Partially Characterized Molecules	Partially Characterized Molecules
glutamine conjugate of C8H12O2 (3)*	Partially Characterized Molecules	Partially Characterized Molecules
glutamine conjugate of C9H16O2 (1)*	Partially Characterized Molecules	Partially Characterized Molecules
glycerate	Glycolysis, Gluconeogenesis, and Pyruvate Metabolism	Carbohydrate
glycerol	Glycerolipid Metabolism	Lipid
guaiacol sulfate	Benzoate Metabolism	Xenobiotics
heptenedioate (C7:1-DC)*	Fatty Acid, Dicarboxylate	Lipid
hexanoyltaurine	Endocannabinoid	Lipid
homocitrate	TCA Cycle	Energy
hypoxanthine	Purine Metabolism, (Hypo)Xanthine/Inosine containing	Nucleotide
indoleacetoylcarnitine*	Tryptophan Metabolism	Amino Acid
isobutyrylcarnitine (C4)	Leucine, Isoleucine and Valine Metabolism	Amino Acid
isovalerylcarnitine (C5)	Leucine, Isoleucine and Valine Metabolism	Amino Acid
isovalerylglutamine	Leucine, Isoleucine and Valine Metabolism	Amino Acid
isoxanthopterin	Pterin Metabolism	Cofactors and Vitamins
lactose	Disaccharides and Oligosaccharides	Carbohydrate
lanthionine	Methionine, Cysteine, SAM and Taurine Metabolism	Amino Acid
laurylcarnitine (C12)	Fatty Acid Metabolism (Acyl Carnitine, Medium Chain)	Lipid
levulinoylcarnitine	Food Component/Plant	Xenobiotics
mannitol/sorbitol	Fructose, Mannose and Galactose Metabolism	Carbohydrate
myristoleoylcarnitine (C14:1)*	Fatty Acid Metabolism (Acyl Carnitine, Monounsaturated)	Lipid
N-acetyl-2-aminoadipate	Lysine Metabolism	Amino Acid
N-acetyl-3-methylhistidine*	Histidine Metabolism	Amino Acid
N-acetylarginine	Urea cycle; Arginine and Proline Metabolism	Amino Acid
N-acetylcarnosine	Histidine Metabolism	Amino Acid
N-acetylcitrulline	Urea cycle; Arginine and Proline Metabolism	Amino Acid
N-acetylhomocitrulline	Urea cycle; Arginine and Proline Metabolism	Amino Acid
N-acetylisoleucine	Leucine, Isoleucine and Valine Metabolism	Amino Acid
N-acetylmethionine	Methionine, Cysteine, SAM and Taurine Metabolism	Amino Acid
N-acetylmethionylphenylalanine	Dipeptide	Peptide
N-succinyl-leucine	Leucine, Isoleucine and Valine Metabolism	Amino Acid
N1-Methyl-2-pyridone-5-carboxamide	Nicotinate and Nicotinamide Metabolism	Cofactors and Vitamins
N2-acetyllysine	Lysine Metabolism	Amino Acid
N3-methyluridine	Pyrimidine Metabolism, Uracil containing	Nucleotide
N4-acetylcytidine	Pyrimidine Metabolism, Cytidine containing	Nucleotide
N6-carboxymethyllysine	Advanced Glycation End-product	Carbohydrate
nicotinamide riboside	Nicotinate and Nicotinamide Metabolism	Cofactors and Vitamins
o-cresol sulfate	Benzoate Metabolism	Xenobiotics
phenylacetyltaurine	Acetylated Peptides	Peptide
phenylpyruvate	Phenylalanine Metabolism	Amino Acid
picolinoylglycine	Fatty Acid Metabolism (Acyl Glycine)	Lipid
pregnenetriol disulfate*	Pregnenolone Steroids	Lipid
propionylcarnitine (C3)	Fatty Acid Metabolism (also BCAA Metabolism)	Lipid
saccharin	Food Component/Plant	Xenobiotics
serine	Glycine, Serine and Threonine Metabolism	Amino Acid
suberate (C8-DC)	Fatty Acid, Dicarboxylate	Lipid
sucrose	Disaccharides and Oligosaccharides	Carbohydrate
taurine	Methionine, Cysteine, SAM and Taurine Metabolism	Amino Acid
tetrahydrocortisol glucuronide	Corticosteroids	Lipid
tetrahydrocortisol sulfate (1)	Corticosteroids	Lipid
tetrahydrocortisol sulfate (2)	Corticosteroids	Lipid
tetrahydrocortisone glucuronide (4)	Corticosteroids	Lipid
threonate	Ascorbate and Aldarate Metabolism	Cofactors and Vitamins
tigloylglycine	Leucine, Isoleucine and Valine Metabolism	Amino Acid
tiglyl carnitine (C5)	Leucine, Isoleucine and Valine Metabolism	Amino Acid
trigonelline (N'-methylnicotinate)	Nicotinate and Nicotinamide Metabolism	Cofactors and Vitamins
umbelliferone sulfate	Food Component/Plant	Xenobiotics
uracil	Pyrimidine Metabolism, Uracil containing	Nucleotide
vanillylmandelate (VMA)	Tyrosine Metabolism	Amino Acid
xanthopterin	Pterin Metabolism	Cofactors and Vitamins

### Sheet: Proteomics
name	pathway	KEGG_ID
4E-BP1	EGFR tyrosine kinase inhibitor resistance	hsa01521
4E-BP1	RNA transport	hsa03013
4E-BP1	ErbB signaling pathway	hsa04012
4E-BP1	HIF-1 signaling pathway	hsa04066
4E-BP1	mTOR signaling pathway	hsa04150
4E-BP1	PI3K-Akt signaling pathway	hsa04151
4E-BP1	AMPK signaling pathway	hsa04152
4E-BP1	Longevity regulating pathway	hsa04211
4E-BP1	Cellular senescence	hsa04218
4E-BP1	Human cytomegalovirus infection	hsa05163
4E-BP1	Human papillomavirus infection	hsa05165
4E-BP1	Herpes simplex virus 1 infection	hsa05168
4E-BP1	Acute myeloid leukemia	hsa05221
4E-BP1	Choline metabolism in cancer	hsa05231
AGRP	Adipocytokine signaling pathway	hsa04920
ALCAM	Cell adhesion molecules	hsa04514
AXL	EGFR tyrosine kinase inhibitor resistance	hsa01521
BNP	cGMP-PKG signaling pathway	hsa04022
BNP	Vascular smooth muscle contraction	hsa04270
BNP	Thermogenesis	hsa04714
CASP-3	Platinum drug resistance	hsa01524
CASP-3	MAPK signaling pathway	hsa04010
CASP-3	p53 signaling pathway	hsa04115
CASP-3	Apoptosis	hsa04210
CASP-3	Apoptosis - multiple species	hsa04215
CASP-3	Natural killer cell mediated cytotoxicity	hsa04650
CASP-3	IL-17 signaling pathway	hsa04657
CASP-3	TNF signaling pathway	hsa04668
CASP-3	Serotonergic synapse	hsa04726
CASP-3	Non-alcoholic fatty liver disease	hsa04932
CASP-3	AGE-RAGE signaling pathway in diabetic complications	hsa04933
CASP-3	Alzheimer disease	hsa05010
CASP-3	Amyotrophic lateral sclerosis	hsa05014
CASP-3	Huntington disease	hsa05016
CASP-3	Prion disease	hsa05020
CASP-3	Epithelial cell signaling in Helicobacter pylori infection	hsa05120
CASP-3	Pathogenic Escherichia coli infection	hsa05130
CASP-3	Salmonella infection	hsa05132
CASP-3	Pertussis	hsa05133
CASP-3	Legionellosis	hsa05134
CASP-3	Toxoplasmosis	hsa05145
CASP-3	Amoebiasis	hsa05146
CASP-3	Tuberculosis	hsa05152
CASP-3	Hepatitis C	hsa05160
CASP-3	Hepatitis B	hsa05161
CASP-3	Measles	hsa05162
CASP-3	Human cytomegalovirus infection	hsa05163
CASP-3	Influenza A	hsa05164
CASP-3	Human papillomavirus infection	hsa05165
CASP-3	Kaposi sarcoma-associated herpesvirus infection	hsa05167
CASP-3	Herpes simplex virus 1 infection	hsa05168
CASP-3	Epstein-Barr virus infection	hsa05169
CASP-3	Human immunodeficiency virus 1 infection	hsa05170
CASP-3	Pathways in cancer	hsa05200
CASP-3	Viral carcinogenesis	hsa05203
CASP-3	Proteoglycans in cancer	hsa05205
CASP-3	MicroRNAs in cancer	hsa05206
CASP-3	Colorectal cancer	hsa05210
CASP-3	Small cell lung cancer	hsa05222
CASP-3	Viral myocarditis	hsa05416
CCL15	Cytokine-cytokine receptor interaction	hsa04060
CCL15	Viral protein interaction with cytokine and cytokine receptor	hsa04061
CCL15	Chemokine signaling pathway	hsa04062
CCL19	Cytokine-cytokine receptor interaction	hsa04060
CCL19	Viral protein interaction with cytokine and cytokine receptor	hsa04061
CCL19	Chemokine signaling pathway	hsa04062
CCL19	NF-kappa B signaling pathway	hsa04064
CCL23	Cytokine-cytokine receptor interaction	hsa04060
CCL23	Viral protein interaction with cytokine and cytokine receptor	hsa04061
CCL23	Chemokine signaling pathway	hsa04062
CD244	Natural killer cell mediated cytotoxicity	hsa04650
CD40	Cytokine-cytokine receptor interaction	hsa04060
CD40	NF-kappa B signaling pathway	hsa04064
CD40	Cell adhesion molecules	hsa04514
CD40	Toll-like receptor signaling pathway	hsa04620
CD40	Intestinal immune network for IgA production	hsa04672
CD40	Malaria	hsa05144
CD40	Toxoplasmosis	hsa05145
CD40	Human T-cell leukemia virus 1 infection	hsa05166
CD40	Epstein-Barr virus infection	hsa05169
CD40	Transcriptional misregulation in cancer	hsa05202
CD40	Asthma	hsa05310
CD40	Autoimmune thyroid disease	hsa05320
CD40	Systemic lupus erythematosus	hsa05322
CD40	Allograft rejection	hsa05330
CD40	Primary immunodeficiency	hsa05340
CD40	Viral myocarditis	hsa05416
CPA1	Pancreatic secretion	hsa04972
CPA1	Protein digestion and absorption	hsa04974
CX3CL1	Cytokine-cytokine receptor interaction	hsa04060
CX3CL1	Viral protein interaction with cytokine and cytokine receptor	hsa04061
CX3CL1	Chemokine signaling pathway	hsa04062
CX3CL1	TNF signaling pathway	hsa04668
CX3CL1	Human cytomegalovirus infection	hsa05163
CXCL1	Cytokine-cytokine receptor interaction	hsa04060
CXCL1	Viral protein interaction with cytokine and cytokine receptor	hsa04061
CXCL1	Chemokine signaling pathway	hsa04062
CXCL1	NF-kappa B signaling pathway	hsa04064
CXCL1	NOD-like receptor signaling pathway	hsa04621
CXCL1	IL-17 signaling pathway	hsa04657
CXCL1	TNF signaling pathway	hsa04668
CXCL1	Epithelial cell signaling in Helicobacter pylori infection	hsa05120
CXCL1	Legionellosis	hsa05134
CXCL1	Amoebiasis	hsa05146
CXCL1	Kaposi sarcoma-associated herpesvirus infection	hsa05167
CXCL1	Rheumatoid arthritis	hsa05323
CXCL16	Cytokine-cytokine receptor interaction	hsa04060
CXCL16	Chemokine signaling pathway	hsa04062
CXCL5	Cytokine-cytokine receptor interaction	hsa04060
CXCL5	Viral protein interaction with cytokine and cytokine receptor	hsa04061
CXCL5	Chemokine signaling pathway	hsa04062
CXCL5	IL-17 signaling pathway	hsa04657
CXCL5	TNF signaling pathway	hsa04668
CXCL5	Pertussis	hsa05133
CXCL5	Rheumatoid arthritis	hsa05323
CXCL6	Cytokine-cytokine receptor interaction	hsa04060
CXCL6	Viral protein interaction with cytokine and cytokine receptor	hsa04061
CXCL6	Chemokine signaling pathway	hsa04062
CXCL6	IL-17 signaling pathway	hsa04657
CXCL6	TNF signaling pathway	hsa04668
CXCL6	Pertussis	hsa05133
CXCL6	Rheumatoid arthritis	hsa05323
CXCL9	Cytokine-cytokine receptor interaction	hsa04060
CXCL9	Viral protein interaction with cytokine and cytokine receptor	hsa04061
CXCL9	Chemokine signaling pathway	hsa04062
CXCL9	Toll-like receptor signaling pathway	hsa04620
Dkk-1	Wnt signaling pathway	hsa04310
Dkk-1	Alzheimer disease	hsa05010
FGF-21	MAPK signaling pathway	hsa04010
FGF-21	Ras signaling pathway	hsa04014
FGF-21	Rap1 signaling pathway	hsa04015
FGF-21	PI3K-Akt signaling pathway	hsa04151
FGF-21	Thermogenesis	hsa04714
FGF-21	Regulation of actin cytoskeleton	hsa04810
FGF-21	Pathways in cancer	hsa05200
FGF-21	Melanoma	hsa05218
FGF-21	Breast cancer	hsa05224
FGF-21	Gastric cancer	hsa05226
FGF-23	MAPK signaling pathway	hsa04010
FGF-23	Ras signaling pathway	hsa04014
FGF-23	Rap1 signaling pathway	hsa04015
FGF-23	PI3K-Akt signaling pathway	hsa04151
FGF-23	Regulation of actin cytoskeleton	hsa04810
FGF-23	Parathyroid hormone synthesis, secretion and action	hsa04928
FGF-23	Pathways in cancer	hsa05200
FGF-23	Melanoma	hsa05218
FGF-23	Breast cancer	hsa05224
FGF-23	Gastric cancer	hsa05226
GH	Cytokine-cytokine receptor interaction	hsa04060
GH	Neuroactive ligand-receptor interaction	hsa04080
GH	PI3K-Akt signaling pathway	hsa04151
GH	JAK-STAT signaling pathway	hsa04630
GH	Growth hormone synthesis, secretion and action	hsa04935
GP6	ECM-receptor interaction	hsa04512
GP6	Platelet activation	hsa04611
GT	PPAR signaling pathway	hsa03320
HB-EGF	Endocrine resistance	hsa01522
HB-EGF	ErbB signaling pathway	hsa04012
HB-EGF	GnRH signaling pathway	hsa04912
HB-EGF	Estrogen signaling pathway	hsa04915
HB-EGF	Parathyroid hormone synthesis, secretion and action	hsa04928
HB-EGF	Epithelial cell signaling in Helicobacter pylori infection	hsa05120
HB-EGF	Proteoglycans in cancer	hsa05205
HB-EGF	Bladder cancer	hsa05219
HO-1	Porphyrin and chlorophyll metabolism	hsa00860
HO-1	Metabolic pathways	hsa01100
HO-1	HIF-1 signaling pathway	hsa04066
HO-1	Ferroptosis	hsa04216
HO-1	Pathways in cancer	hsa05200
HO-1	MicroRNAs in cancer	hsa05206
HO-1	Hepatocellular carcinoma	hsa05225
HO-1	Fluid shear stress and atherosclerosis	hsa05418
hOSCAR	Osteoclast differentiation	hsa04380
HSP 27	MAPK signaling pathway	hsa04010
HSP 27	VEGF signaling pathway	hsa04370
HSP 27	Amoebiasis	hsa05146
IgG Fc receptor II-b	Phagosome	hsa04145
IgG Fc receptor II-b	Osteoclast differentiation	hsa04380
IgG Fc receptor II-b	B cell receptor signaling pathway	hsa04662
IgG Fc receptor II-b	Fc gamma R-mediated phagocytosis	hsa04666
IgG Fc receptor II-b	Staphylococcus aureus infection	hsa05150
IgG Fc receptor II-b	Tuberculosis	hsa05152
IgG Fc receptor II-b	Measles	hsa05162
IL-12B	Cytokine-cytokine receptor interaction	hsa04060
IL-12B	Toll-like receptor signaling pathway	hsa04620
IL-12B	RIG-I-like receptor signaling pathway	hsa04622
IL-12B	C-type lectin receptor signaling pathway	hsa04625
IL-12B	JAK-STAT signaling pathway	hsa04630
IL-12B	Th1 and Th2 cell differentiation	hsa04658
IL-12B	Type I diabetes mellitus	hsa04940
IL-12B	Pertussis	hsa05133
IL-12B	Legionellosis	hsa05134
IL-12B	Leishmaniasis	hsa05140
IL-12B	Chagas disease	hsa05142
IL-12B	African trypanosomiasis	hsa05143
IL-12B	Toxoplasmosis	hsa05145
IL-12B	Amoebiasis	hsa05146
IL-12B	Tuberculosis	hsa05152
IL-12B	Measles	hsa05162
IL-12B	Influenza A	hsa05164
IL-12B	Herpes simplex virus 1 infection	hsa05168
IL-12B	Pathways in cancer	hsa05200
IL-12B	Proteoglycans in cancer	hsa05205
IL-12B	Inflammatory bowel disease	hsa05321
IL-12B	Allograft rejection	hsa05330
IL-18R1	Cytokine-cytokine receptor interaction	hsa04060
IL-18R1	Viral protein interaction with cytokine and cytokine receptor	hsa04061
IL-18R1	TNF signaling pathway	hsa04668
IL-18R1	Inflammatory bowel disease	hsa05321
IL-2RB	Cytokine-cytokine receptor interaction	hsa04060
IL-2RB	Viral protein interaction with cytokine and cytokine receptor	hsa04061
IL-2RB	Endocytosis	hsa04144
IL-2RB	PI3K-Akt signaling pathway	hsa04151
IL-2RB	JAK-STAT signaling pathway	hsa04630
IL-2RB	Th1 and Th2 cell differentiation	hsa04658
IL-2RB	Th17 cell differentiation	hsa04659
IL-2RB	Measles	hsa05162
IL-2RB	Human T-cell leukemia virus 1 infection	hsa05166
IL-2RB	Pathways in cancer	hsa05200
IL-2RB	Transcriptional misregulation in cancer	hsa05202
IL10	Cytokine-cytokine receptor interaction	hsa04060
IL10	Viral protein interaction with cytokine and cytokine receptor	hsa04061
IL10	FoxO signaling pathway	hsa04068
IL10	C-type lectin receptor signaling pathway	hsa04625
IL10	JAK-STAT signaling pathway	hsa04630
IL10	T cell receptor signaling pathway	hsa04660
IL10	Intestinal immune network for IgA production	hsa04672
IL10	Pertussis	hsa05133
IL10	Yersinia infection	hsa05135
IL10	Leishmaniasis	hsa05140
IL10	Chagas disease	hsa05142
IL10	African trypanosomiasis	hsa05143
IL10	Malaria	hsa05144
IL10	Toxoplasmosis	hsa05145
IL10	Amoebiasis	hsa05146
IL10	Staphylococcus aureus infection	hsa05150
IL10	Tuberculosis	hsa05152
IL10	Asthma	hsa05310
IL10	Autoimmune thyroid disease	hsa05320
IL10	Inflammatory bowel disease	hsa05321
IL10	Systemic lupus erythematosus	hsa05322
IL10	Allograft rejection	hsa05330
IL16	Cytokine-cytokine receptor interaction	hsa04060
IL8	Cytokine-cytokine receptor interaction	hsa04060
IL8	Viral protein interaction with cytokine and cytokine receptor	hsa04061
IL8	Chemokine signaling pathway	hsa04062
IL8	NF-kappa B signaling pathway	hsa04064
IL8	Phospholipase D signaling pathway	hsa04072
IL8	Cellular senescence	hsa04218
IL8	Toll-like receptor signaling pathway	hsa04620
IL8	NOD-like receptor signaling pathway	hsa04621
IL8	RIG-I-like receptor signaling pathway	hsa04622
IL8	IL-17 signaling pathway	hsa04657
IL8	Non-alcoholic fatty liver disease	hsa04932
IL8	AGE-RAGE signaling pathway in diabetic complications	hsa04933
IL8	Epithelial cell signaling in Helicobacter pylori infection	hsa05120
IL8	Pathogenic Escherichia coli infection	hsa05130
IL8	Shigellosis	hsa05131
IL8	Salmonella infection	hsa05132
IL8	Pertussis	hsa05133
IL8	Legionellosis	hsa05134
IL8	Yersinia infection	hsa05135
IL8	Chagas disease	hsa05142
IL8	Malaria	hsa05144
IL8	Amoebiasis	hsa05146
IL8	Hepatitis B	hsa05161
IL8	Human cytomegalovirus infection	hsa05163
IL8	Influenza A	hsa05164
IL8	Kaposi sarcoma-associated herpesvirus infection	hsa05167
IL8	Pathways in cancer	hsa05200
IL8	Transcriptional misregulation in cancer	hsa05202
IL8	Bladder cancer	hsa05219
IL8	Rheumatoid arthritis	hsa05323
LEP	Cytokine-cytokine receptor interaction	hsa04060
LEP	Neuroactive ligand-receptor interaction	hsa04080
LEP	AMPK signaling pathway	hsa04152
LEP	JAK-STAT signaling pathway	hsa04630
LEP	Adipocytokine signaling pathway	hsa04920
LEP	Non-alcoholic fatty liver disease	hsa04932
LIF-R	Cytokine-cytokine receptor interaction	hsa04060
LIF-R	Signaling pathways regulating pluripotency of stem cells	hsa04550
LIF-R	JAK-STAT signaling pathway	hsa04630
LOX-1	PPAR signaling pathway	hsa03320
LOX-1	Phagosome	hsa04145
MCP-3	Cytokine-cytokine receptor interaction	hsa04060
MCP-3	Viral protein interaction with cytokine and cytokine receptor	hsa04061
MCP-3	Chemokine signaling pathway	hsa04062
MCP-3	IL-17 signaling pathway	hsa04657
OPG	Cytokine-cytokine receptor interaction	hsa04060
OPG	Osteoclast differentiation	hsa04380
OPN	PI3K-Akt signaling pathway	hsa04151
OPN	Apelin signaling pathway	hsa04371
OPN	Focal adhesion	hsa04510
OPN	ECM-receptor interaction	hsa04512
OPN	Toll-like receptor signaling pathway	hsa04620
OPN	GnRH secretion	hsa04929
OPN	Human papillomavirus infection	hsa05165
PCSK9	Cholesterol metabolism	hsa04979
PECAM-1	Cell adhesion molecules	hsa04514
PECAM-1	Leukocyte transendothelial migration	hsa04670
PECAM-1	Malaria	hsa05144
PECAM-1	Fluid shear stress and atherosclerosis	hsa05418
PGF	MAPK signaling pathway	hsa04010
PGF	Ras signaling pathway	hsa04014
PGF	Rap1 signaling pathway	hsa04015
PGF	PI3K-Akt signaling pathway	hsa04151
PGF	Focal adhesion	hsa04510
PGF	Pathways in cancer	hsa05200
PLC	ECM-receptor interaction	hsa04512
PLC	Hepatitis B	hsa05161
PLC	Proteoglycans in cancer	hsa05205
ST2	Cytokine-cytokine receptor interaction	hsa04060
TF	Complement and coagulation cascades	hsa04610
TF	AGE-RAGE signaling pathway in diabetic complications	hsa04933
TIE2	MAPK signaling pathway	hsa04010
TIE2	Ras signaling pathway	hsa04014
TIE2	Rap1 signaling pathway	hsa04015
TIE2	HIF-1 signaling pathway	hsa04066
TIE2	PI3K-Akt signaling pathway	hsa04151
TIE2	Rheumatoid arthritis	hsa05323
TNFRSF10A	Cytokine-cytokine receptor interaction	hsa04060
TNFRSF10A	Viral protein interaction with cytokine and cytokine receptor	hsa04061
TNFRSF10A	p53 signaling pathway	hsa04115
TNFRSF10A	Apoptosis	hsa04210
TNFRSF10A	Necroptosis	hsa04217
TNFRSF10A	Natural killer cell mediated cytotoxicity	hsa04650
TNFRSF10A	Pathogenic Escherichia coli infection	hsa05130
TNFRSF10A	Salmonella infection	hsa05132
TNFRSF10A	Influenza A	hsa05164
TNFSF13B	Cytokine-cytokine receptor interaction	hsa04060
TNFSF13B	NF-kappa B signaling pathway	hsa04064
TNFSF13B	Intestinal immune network for IgA production	hsa04672
TNFSF13B	Rheumatoid arthritis	hsa05323
TNFSF14	Cytokine-cytokine receptor interaction	hsa04060
TNFSF14	Viral protein interaction with cytokine and cytokine receptor	hsa04061
TNFSF14	NF-kappa B signaling pathway	hsa04064
TNFSF14	Herpes simplex virus 1 infection	hsa05168
TRANCE	Cytokine-cytokine receptor interaction	hsa04060
TRANCE	NF-kappa B signaling pathway	hsa04064
TRANCE	Osteoclast differentiation	hsa04380
TRANCE	Prolactin signaling pathway	hsa04917
TRANCE	Parathyroid hormone synthesis, secretion and action	hsa04928
TRANCE	Breast cancer	hsa05224
TRANCE	Rheumatoid arthritis	hsa05323
U-PAR	Complement and coagulation cascades	hsa04610
U-PAR	Proteoglycans in cancer	hsa05205
VEGFD	MAPK signaling pathway	hsa04010
VEGFD	Ras signaling pathway	hsa04014
VEGFD	Rap1 signaling pathway	hsa04015
VEGFD	PI3K-Akt signaling pathway	hsa04151
VEGFD	Focal adhesion	hsa04510
VEGFD	TNF signaling pathway	hsa04668
VEGFD	Relaxin signaling pathway	hsa04926
VEGFD	AGE-RAGE signaling pathway in diabetic complications	hsa04933
VEGFD	Pathways in cancer	hsa05200
