## Supplementary Table 5 for "Urine-based multi-omic comparative analysis of COVID-19 and bacterial sepsis-induced ARDS"

### Sheet: Caption
Supplementary Table 5: Patient demographics and clinical manifestations.

### Sheet: demographics
	Overall	Bacterial sepsis-induced ARDS	COVID-19 ARDS	p_value
Age	58 (49, 70)	60 (51, 72)	57 (48, 67)	0.3
Sex				0.085
Female	12 (20%)	6 (35%)	6 (14%)
Male	47 (80%)	11 (65%)	36 (86%)
Race				0.2
Asian	5 (11%)	1 (7.7%)	4 (12%)
Black	6 (13%)	3 (23%)	3 (9.1%)
Other	12 (26%)	1 (7.7%)	11 (33%)
White	23 (50%)	8 (62%)	15 (45%)
Unknown	13	4	9
BMI	27.6 (25.0, 31.4)	28.2 (25.1, 31.4)	27.2 (25.1, 31.2)	0.6
Smoking status				0.9
Active Smoker	3 (5.1%)	1 (5.9%)	2 (4.8%)
Former Smoker	14 (24%)	3 (18%)	11 (26%)
No	42 (71%)	13 (76%)	29 (69%)
Coronary artery disease (CAD)	5 (8.5%)	2 (12%)	3 (7.1%)	0.6
Diabetes mellitus (DM)	11 (19%)	4 (24%)	7 (17%)	0.7
Hypertension (HTN)	24 (41%)	7 (41%)	17 (40%)	>0.9
Cerebrovascular accident (CVA)/Stroke	2 (3.4%)	0 (0%)	2 (4.8%)	>0.9
Chronic kidney disease (CKD) /End-stage renal disease (ESRD)	5 (8.5%)	4 (24%)	1 (2.4%)	0.021
Chronic obstructive pulmonary disease (COPD)	2 (3.4%)	1 (5.9%)	1 (2.4%)	0.5
Asthma	1 (1.7%)	0 (0%)	1 (2.4%)	>0.9
Active cancer	12 (20%)	11 (65%)	1 (2.4%)	<0.001
Median (IQR). IQR = interquartile range, i.e., middle 50% of the data.
*Missing = # of samples with missing information
Kruskal-Wallis rank sum test; Fisher's exact test; Fisher's test with simulated p-value
n (%)

### Sheet: clinical manifestations
	Overall	Bacterial sepsis-induced ARDS	COVID-19 ARDS	p_value
Sequential organ failure assessment (SOFA)	9.50 (8.00, 12.00)	9.00 (9.00, 12.00)	10.00 (8.00, 12.00)	0.4
Missing	1	0	1
Lymphocyte	8 (4, 13)	8 (5, 13)	8 (4, 13)	0.7
Missing	11	7	4
Albumin	2.00 (1.60, 2.37)	1.90 (1.50, 2.40)	2.00 (1.60, 2.20)	0.8
Missing	1	0	1
C-Reactive Protein	10 (5, 23)	NA (NA, NA)	10 (5, 23)
Missing	24	17	7
Lactate dehydrogenase (LDH)	441 (370, 561)	530 (331, 588)	436 (373, 556)	>0.9
Missing	28	14	14
Ferritin	1,168 (551, 1,589)	28 (26, 31)	1,200 (708, 1,604)	0.005
Missing	30	15	15
Platelet	259 (153, 393)	68 (19, 186)	318 (216, 410)	<0.001
Missing	1	0	1
Prothrombin time (PT)	13.90 (13.07, 15.90)	13.70 (12.40, 16.45)	14.00 (13.20, 15.80)	0.8
Missing	15	2	13
Partial Thromboplastin Time	32 (28, 38)	28 (27, 33)	32 (31, 40)	0.010
Missing	13	0	13
Fibrinogen	737 (570, 875)	652 (538, 816)	749 (591, 867)	0.6
Missing	34	14	20
D-Dimer	884 (598, 2,116)	884 (884, 884)	908 (594, 2,131)	>0.9
Missing	28	16	12
Positive end-expiratory pressure (PEEP)	10.0 (5.0, 14.0)	7.0 (5.0, 8.0)	12.0 (8.0, 14.8)	0.005
Missing	6	2	4
Plateau Pressure	26 (20, 29)	20 (17, 26)	26 (22, 30)	0.041
Missing	21	6	15
Static Compliance	30 (18, 36)	19 (0, 33)	32 (21, 40)	0.023
Missing	15	5	10
PaO2/FiO2 ratio	122 (85, 142)	76 (66, 138)	123 (96, 146)	0.3
Missing	5	4	1
Acute kidney injury (AKI) Stage				0.081
0	32 (54%)	5 (29%)	27 (64%)
1	12 (20%)	5 (29%)	7 (17%)
2	9 (15%)	4 (24%)	5 (12%)
3	6 (10%)	3 (18%)	3 (7.1%)
Mortality	16 (27%)	6 (35%)	10 (24%)	0.5
Median (IQR). IQR = interquartile range, i.e., middle 50% of the data.
*Missing = # of samples with missing information
Kruskal-Wallis rank sum test; Fisher's exact test; Fisher's test with simulated p-value
n (%)
